# The Gut-Vascular Axis in Intracranial Aneurysm Rupture: A Systematic Review and Meta-analysis of Human Microbiome Evidence

**DOI:** 10.64898/2026.04.05.26350207

**Authors:** Farzan Fahim, Mahsa Hemmati, Shahriar Heshmaty, Amin Sharvirani, Amin Shahini, Ali Hosseini, Seyyed Mohammad Hosseini Marvast, Amirmahdi Mojtahedzadeh, Mohammadreza Konarizadeh, Faeze Dorisefat, Narges Maham, Abolfazl Omranisarduiyeh, Sayeh Oveisi, Farshad Fadaei Juibari, Bahador Malekipour Kashan, Guive Sharifi, Alireza Zali

## Abstract

**Background:** Intracranial aneurysm rupture is the leading cause of spontaneous subarachnoid hemorrhage and is associated with substantial mortality and long-term neurological disability. Emerging evidence suggests that the gut microbiome may influence vascular inflammation and endothelial integrity through immune and metabolic pathways, yet human evidence linking gut microbial alterations to intracranial aneurysm remains fragmented and inconsistent.

**Objective:** This systematic review and meta-analysis aimed to synthesize available human evidence on the association between gut microbiome alterations and intracranial aneurysm formation or rupture, with a primary focus on microbial dysbiosis and differences in gut microbial alpha diversity.

**Methods:** This study was conducted according to PRISMA 2020 guidelines and the protocol was prospectively registered in PROSPERO (CRD420261360785). A comprehensive search of PubMed, Scopus, Web of Science, Embase, and Cochrane CENTRAL was performed from database inception until April 1, 2026, with additional screening of grey literature sources. Observational human studies evaluating gut microbiome characteristics in patients with intracranial aneurysm were included. Mendelian randomization (MR) studies investigating genetically predicted microbial taxa and aneurysm outcomes were also reviewed. Random-effects meta-analysis using standardized mean differences (SMD) was performed for alpha diversity outcomes. MR taxa reported in at least two independent studies were quantitatively synthesized using inverse variance weighting of log-odds ratios.

**Results:** The systematic search identified 396 records. After removal of duplicates and eligibility screening, 20 studies met inclusion criteria, including 12 observational clinical studies and 8 Mendelian randomization analyses. Meta-analysis of three microbiome sequencing studies demonstrated significantly reduced gut microbial alpha diversity in patients with ruptured intracranial aneurysms compared with controls. Sensitivity analyses confirmed the robustness of pooled estimates. In addition, MR evidence identified several microbial taxa, including Ruminococcus1, Bilophila, Fusicatenibacter, and Porphyromonadaceae, as potentially protective factors against aneurysm-related outcomes. Across observational studies, gut dysbiosis was frequently associated with inflammatory pathways and alterations in microbial metabolites implicated in vascular dysfunction.

**Conclusion:** Current human evidence suggests a potential association between gut microbiome dysbiosis and intracranial aneurysm pathophysiology, particularly in relation to aneurysm rupture. Reduced microbial diversity and specific microbial taxa may influence vascular inflammation and aneurysm wall stability. However, existing evidence remains limited and heterogeneous. Large prospective cohorts and mechanistic studies are required to clarify causal relationships and evaluate whether microbiome-targeted interventions could contribute to aneurysm risk stratification or prevention strategies.
