## Supplementary material for "The Gut-Vascular Axis in Intracranial Aneurysm Rupture: A Systematic Review and Meta-analysis of Human Microbiome Evidence": full text exclusion file

### Sheet: Sheet1
Title	First Author	DOI	Origin(country)	Exclusion Reason
Partially hydrolyzed guar gum is associated with improvement in gut health, sleep, and motivation among healthy subjects	Aya Abe	https://doi.org/10.3164/jcbn.22-75	Japan	no assesment of association between gut microbiota and cerebral aneurysm
Gut microbiota characteristics and prognostic value in patients with aneurysmal subarachnoid hemorrhage: A clinical study	Pengzhao Zhang	https://doi.org/10.1016/j.jocn.2025.111200	china	It does not examine gut microbiome in unruptured cerebral aneurysm or in relation to aneurysm formation or risk, but in patients post-rupture (aSAH).
Epidural anesthesia causes outbreak of mycotic aneurysms: complications of Fusarium solani meningitis	Kaiser O’Sahil Sadiq	doi:10.1136/jnis-2023-021300	USA	Wrong Exposure: The study investigates an outbreak of fungal meningitis caused by contaminated anesthesia. It does not measure or analyze the gut microbiome
Causal Relationships Between Gut Microbiota, Inflammatory Cells/ Proteins, and Subarachnoid Hemorrhage: A Multi‑omics Bidirectional Mendelian Randomization Study and Meta‑analysis	Congzhi Yan	https://doi.org/10.1007/s12035-024-04101-y	china	Outcome mismatch. The paper studies SAH (mixed etiology) rather than cerebral/intracranial aneurysm presence or rupture risk specifically.
Investigating the role of gut microbiota in hemorrhagic stroke: Evidence from causal analysis	Jiaxin Li	10.1016/j.jstrokecerebrovasdis.2024.108131	china	Focuses on hemorrhagic stroke in general; does not specifically investigate intracranial aneurysm formation or rupture mechanisms.
The causal effects between gut microbiota and hemorrhagic stroke: a bidirectional two-sample Mendelian randomization study	Yingjie Shen	10.3389/fmicb.2023.1290909	china	Focuses on hemorrhagic stroke in general; does not specifically investigate intracranial aneurysm formation or rupture mechanisms.
Cerebral Small Vessel Disease Burden is Associated with Decreased Abundance of Gut Barnesiella intestinihominis Bacterium in the Framingham Heart Study	Bernard Fongang	10.1101/2022.09.27.509283	USA	Does not assess intracranial aneurysm formation, growth, or rupture; focuses on gut microbiome and cerebral small vessel disease (cSVD) and cognition, not gut–aneurysm relationships.
A prospective pilot study of gut microbiome in cerebral vasospasm and delayed cerebral ischemia after aneurysmal subarachnoid hemorrhage	Tomasz Klepinowski	10.1038/s41598-024-68722-y	poland,USA,italy	The study focuses on cerebral vasospasm and delayed cerebral ischemia after aneurysmal subarachnoid hemorrhage, without assessing intracranial aneurysm formation, presence, or rupture risk. Therefore, it does not address the core review question on gut microbiome and intracranial aneurysm.
Case report: Meningitis and intracranial aneurysm caused by mixed infection of oral microflora dominated by anaerobes	Hongjiang Cheng	10.3389/fneur.2022.889838	china	Single infectious case report describing meningitis and mycotic intracranial aneurysm caused by oral anaerobes; focuses on direct infection rather than gut microbiome dysbiosis or systemic microbial effects on aneurysm formation.
The oral microbiota: new insight into intracranial aneurysms	Wentao Gong	https://doi.org/10.1080/07853890.2025.2451191	china	narrative review,Therefore there is no single “study population,patients with intracranial aneurysm, individuals with periodontal disease or oral microbial data, vessel-wall tissue samples, epidemiologic cohorts
Causal associations between gut microbiota, gut microbiota derived metabolites, and cerebrovascular diseases: a multivariable Mendelian randomization study	Dihui Lin	DOI 10.3389/fcimb.2023.1269414	china	no specefic assesment of aneurysm
Mendelian Randomization Highlights Gut Microbiota of Short-chain Fatty Acids’ Producer as Protective Factor of Cerebrovascular Disease	Shihang Luo	DOI: 10.2174/0115672026299307240321090030	china	Not human patients.Uses genetically predicted microbiome composition
Title	First Author	DOI	Origin(country)	Exclusion Reason
Cerebral Small Vessel Disease Burden is Associated with Decreased Abundance of Gut Barnesiella intestinihominis Bacterium in the Framingham Heart Study	Bernard Fongang	10.1101/2022.09.27.509283	USA	Does not assess intracranial aneurysm formation, growth, or rupture; focuses on gut microbiome and cerebral small vessel disease (cSVD) and cognition, not gut–aneurysm relationships.
A prospective pilot study of gut microbiome in cerebral vasospasm and delayed cerebral ischemia after aneurysmal subarachnoid hemorrhage	Tomasz Klepinowski	10.1038/s41598-024-68722-y	poland,USA,italy	The study focuses on cerebral vasospasm and delayed cerebral ischemia after aneurysmal subarachnoid hemorrhage, without assessing intracranial aneurysm formation, presence, or rupture risk. Therefore, it does not address the core review question on gut microbiome and intracranial aneurysm.
Investigating the role of gut microbiota in hemorrhagic stroke: Evidence from causal analysis	Jiaxin Li	10.1016/j.jstrokecerebrovasdis.2024.108131	china	Focuses on hemorrhagic stroke in general; does not specifically investigate intracranial aneurysm formation or rupture mechanisms.
The causal effects between gut microbiota and hemorrhagic stroke: a bidirectional two-sample Mendelian randomization study	Yingjie Shen	10.3389/fmicb.2023.1290909	china	Focuses on hemorrhagic stroke in general; does not specifically investigate intracranial aneurysm formation or rupture mechanisms.
The Gut‐Brain Axis: A Nationwide Propensity Score‐Matched Analysis of Gastrointestinal Syndromes Preceding Ischemic Stroke	G. Sioutas	10.1161/svi270000_445	USA	The study analyzes gastrointestinal syndromes as risk factors for ischemic stroke, not specifically intracranial aneurysm or aneurysm rupture, and does not involve gut microbiome analysis or microbial/metabolite profiling
Systemic inflammation is associated with gut microbiota diversity in post‐stroke patients	Yoshihiro Yoshimura	10.1007/s41999-025-01159-2	Japan	The study investigates the association between gut microbiota diversity and systemic inflammation in post-stroke patients, not in patients with intracranial aneurysm or aneurysmal rupture. Therefore, it does not meet the population or outcome criteria relevant to the review question on gut microbiome and cerebral aneurysm pathophysiology
Mendelian Randomization Highlights Gut Microbiota of Short-chain Fatty Acids’ Producer as Protective Factor of Cerebrovascular Disease	Shihang Luo	10.2174/0115672026299307240321090030	China	The study evaluates causal links between gut microbiota and broad cerebrovascular diseases (ischemic stroke, TIA, vascular dementia, subarachnoid hemorrhage) using Mendelian randomization, but it does not investigate intracranial aneurysm formation or aneurysm rupture specifically.
Epidural anesthesia causes outbreak of mycotic aneurysms: complications of Fusarium solani meningitis	Kaiser O’Sahil Sadiq	10.1136/jnis-2023-021300	USA	This article reports an outbreak of mycotic infections following epidural anesthesia. It does not investigate gut microbiota, gut‑derived metabolites, intracranial aneurysm (IA), aneurysm rupture, or subarachnoid hemorrhage. Therefore, it is not relevant to the systematic review question.
