## Supplementary material for "The Gut-Vascular Axis in Intracranial Aneurysm Rupture: A Systematic Review and Meta-analysis of Human Microbiome Evidence": full texts inclusion file

### Sheet: Sheet1
Title	First Author	DOI	Origin(country)	Population	Exposure/Intervention	Outcome	Comparison Group
Gut microbial dysbiosis is associated with occurrence and post-surgical prognosis of unraptured cerebral aneurysm	Jiancheng Du	doi: https://doi.org/10.1101/2024.09.29.24314585	china	108 patients with CA and 40 healthy volunteers	gut microbial composition and diversity (alpha- and beta-diversity). Abundance of specific bacterial genera (e.g., Blautia, Faecalibacterium	Association with the presence of CA. Post-surgical Prognosis: Association with outcomes after surgery	It directly compares the gut microbiome and metabolite profiles of the CA patient group against the healthy volunteer group.
Distinct Gut Microbiota Profiles in Unruptured and Ruptured Intracranial Aneurysms: Focus on Butyrate-Producing Bacteria	Peter Csecsei	https://doi.org/10.3390/jcm14103488	Hungary	adults with intracranial aneurysm,group with ruptured aneurysm and a group with unruptured aneurysm	gut microbiome composition focusing on SCFA producing bacteria	difference in microbial profile, especialy SCFA producing bacteria	ruptured and unruptured aneurysm
Bacterial DNA in patients with ruptured intracranial aneurysms: Investigating the potential role of periodontal and gut microbiota	Nícollas Nunes Rabelo	https://doi.org/10.1016/j.clineuro.2025.108771	Brazil	36 patients diagnosed with intracranial aneurysm (IA).(All treated by microsurgical clipping at Hospital das Clínicas, University of São Paulo, Brazil (2018–2019).). • 21 patients had ruptured IAs. • 10 patients had unruptured IAs.• 5 excluded intraoperatively due to technical constraints or anatomical variations.	Detection of bacterial DNA (from Escherichia coli and Fusobacterium nucleatum) in aneurysm wall tissue via real‑time qPCR	*E. coli DNA significantly associated with ruptured aneurysms (Qualitative OR = 4.3 [1.01–23.4]). *F. nucleatum DNA presence non‑significant. *Suggests potential microbiota‑linked inflammatory contribution to aneurysm rupture.	Comparison between ruptured vs unruptured aneurysms regarding presence/quantity of bacterial DNA.
Association of gut microbiome with risk of intracranial aneurysm: a mendelian randomization study	Chencheng Ma	https://doi.org/10.1186/s12883-023-03288-2	china	Individuals represented in GWAS datasets: For gut microbiome: n ≈ 18,473 individuals (discovery GWAS for gut microbiome	Genetically-predicted variation in gut microbiome composition (taxa abundances at various taxonomic levels: class, genus, family etc.), as captured by SNPs associated with microbiome variation in GWAS	Risk (occurrence) of intracranial aneurysm (IA) — specifically unruptured intracranial aneurysm (UIA), based on GWAS summary data	Genetic instrumental variable approach: individuals with genetic variants predicting higher vs lower abundance of specific gut microbiome taxa
Gut microbiota and cerebrovascular diseases: a Mendelian randomization study	Hao Qin	DOI 10.3389/fmicb.2023.1228815	china	Individuals whose data contributed to the GWAS: Gut microbiome GWAS: ~18,340 participants from multiple cohorts (multi-ethnic, including European, North American, Asian, etc.)	Genetically predicted human gut microbiota composition — 194 gut-microbial traits (taxa) at multiple taxonomic levels (phylum, class, order, family, genus), based on SNPs from the gut-microbiome GWAS	Risk of cerebrovascular diseases, specifically: Intracranial aneurysm (IA) (overall, and subtypes including unruptured IA and subarachnoid hemorrhage subtype)	the comparison is between genetically predicted higher vs lower abundance of given gut microbial taxa (instrumental variable approach) and associated cerebrovascular outcomes
Multiple omics reveal link between the microbiota-gut-brain axis and intracranial aneurysm rupture	Hongyu Xu	https://doi.org/10.1016/j.isci.2024.111184	china	Subjects included patients with intracranial aneurysms (IA) — both unruptured IAs (UIA) and ruptured IAs (RIA) — plus healthy controls	Gut microbiota composition measured by 16S rRNA sequencing of fecal samples.	Differences in gut microbiome composition and metabolomic profiles associated with RIA vs UIA vs controls — e.g. altered diversity, differential taxa abundance, metabolite pathway disruption	Ruptured IA (RIA) vs Unruptured IA (UIA) vs Healthy controls (family controls or non-IA)
Gut Microbiota, Metabolites, Circulating Cytokines and Growth Factors, Plasma Proteins, and Risk of Intracranial Aneurysms: A Two-Sample Mendelian Randomization Study	Aierpati Maimaiti	https://doi.org/10.1155/2024/9764442	china	large-scale genome-wide association studies (GWAS) datasets: both for gut-microbiota / metabolites / cytokines, and for intracranial aneurysm (IA) / SAH outcome datasets.	Gut microbiota composition (i.e. abundance of specific microbial taxa) as captured via SNPs associated with microbiome variation.	The main outcome is the risk of intracranial aneurysm (IA). The study analyses:Overall IA risk, Subtypes or related outcomes: presumably unruptured IA (UIA) and subarachnoid hemorrhage (SAH)	Comparison is between individuals with genetic variants (instruments) associated with higher vs lower predicted abundance / levels of exposures (microbiota taxa, metabolites, cytokines)
Altered gut microbiomes are associated with the symptomatic status of unruptured intracranial aneurysms	Kaijian Sun	DOI 10.3389/fnins.2022.1056785	china	132 patients with confirmed UIA,86 patients with asymptomatic UIA,46 patients with symptomatic UIA	The composition of the gut microbiome — i.e., fecal bacterial community structure.	Symptomatic vs asymptomatic status of UIA. In other words, presence of clinical symptoms (sentinel headache, oculomotor nerve palsy) interpreted as a proxy for “unstable / higher-risk” aneurysm	between two groups of UIA patients: Symptomatic UIA (unstable / higher-risk),Asymptomatic UIA (stable / lower-risk)
Gut microbiota affects aneurysms through biomechanical mechanisms: A mendelian randomization study	Renjie Li	https://doi.org/10.62617/mcb303	China	summary-level data from genome-wide association studies (GWAS) for gut microbiota composition	Genetic proxies of gut microbiota taxa — i.e. variation in abundance/composition of gut microbiota	Incidence of aneurysm: specifically aortic aneurysm (AA) and cerebral aneurysm (CA)	risk (odds) of aneurysm in genetically “higher-GM–taxon” vs “lower-GM–taxon
Mendelian randomization analysis reveals causal links between gut microbiota, serum metabolites, and aneurysm risk	Chun Xue, MM	http://dx.doi.org/10.1097/MD.0000000000043062	china	this MR study is genetic summary data — not a traditional cohort of patients.	Genetic instruments for gut microbiota taxa (i.e. variation in abundance/composition) — and in parallel, serum metabolites as another exposure layer	Aneurysm risk: includes cerebral aneurysm, thoracic aortic aneurysm, and aortic aneurysm	individuals genetically predisposed to higher (or lower) abundance of certain microbiota taxa (or different metabolite levels) vs those not,
Gut microbiota characteristics and prognostic value in patients with aneurysmal subarachnoid hemorrhage: A clinical study	Pengzhao Zhang	10.1016/j.jocn.2025.111200	china	aSAH Patients (Cases):22 adults (18–80 years) with aneurysmal subarachnoid hemorrhage/Healthy Controls:11 adults from hospital medical examination center (same period)/Prognosis Subgroups:Good prognosis vs. poor prognosis (assessed at 3 months)	Gut microbiota alterations measured by metagenomic sequencing/ key Genera Identified:1.Bacillus 2.Eggerthia 3.Hominisplanchenecus 4.Carnobacterium 5.Bifidobacterium	Gut microbiota in aSAH patients shows significant dysbiosis and specific genera may serve as diagnostic/prognostic biomarkers	1.aSAH patients vs. healthy controls 2.Good prognosis vs. poor prognosis (3-month outcome)
Genetic Causal Association Between the Gut Microbiome and Intracranial Aneurysm and Subarachnoid Hemorrhage: A Two-Sample Mendelian Randomization Study	Mei He	https://doi.org/10.1007/s40120-023-00525-1	China	genetic datasets from large GWAS: gut‑microbiome GWAS (microbiome traits) and aneurysm / SAH GWAS summary data	Genetically predicted variation in gut microbiome composition / taxa — i.e. microbial traits as instrumented through SNPs	Risk of intracranial aneurysm (IA), unruptured IA (uIA), and subarachnoid hemorrhage (SAH	genetically higher vs genetically lower predisposition to certain microbiome traits
Mendelian randomization analysis reveals causal links between gut microbiota, serum metabolites, and aneurysm risk	Chun Xue, MM	http://dx.doi.org/10.1097/MD.0000000000043062	china	Genetic data — summary‑level data from GWAS: individuals included in gut‑microbiota GWAS, and individuals from aneurysm GWAS	Genetically predicted variation (instrumental variables via SNPs) in gut microbiota taxa (phylum, class, order, family, genus) — i.e. predisposition to higher or lower abundance of specific microbiome taxa	Risk of aneurysms — including cerebral aneurysm (intracranial aneurysm, IA), aortic aneurysm (AA), thoracic aortic aneurysm (TAA)	individuals with genetic variants predicting higher vs lower abundance of certain gut‑microbiota taxa (or metabolite levels)
Causal Associations Between Gut Microbiota and Cerebrovascular Diseases	Hongyu Zhang	https://doi.org/10.1016/j.wneu.2023.12.150	china	GWAS samples of European ancestry for outcomes: IA: 7,495 cases and 71,934 controls, aSAH: 5,140 cases and 71,952 controls	Genetically proxied gut microbiota composition across multiple taxa (phylum to genus), instruments selected from microbiome GWAS.	Intracranial aneurysm (IA) and aneurysmal subarachnoid hemorrhage (aSAH)	Case-control contrasts embedded in GWAS summary statistics (IA/aSAH cases vs controls); MR estimators compare genetically predicted higher vs lower abundance of taxa.
Dysbiosis of Gut Microbiome Is Associated With Rupture of Cerebral Aneurysms	Shuhei Kawabata	DOI: 10.1161/STROKEAHA.121.034792	japan	Patients with intracranial aneurysms recruited from multiple neurosurgical centers in Osaka, Japan.28 ruptured aneurysms (RAs) and 33 unruptured/stable aneurysms (UIAs) (total n = 61).	: Gut microbiome profile measured from fecal samples.	No significant difference in alpha diversity, but beta diversity (unweighted UniFrac) differed significantly between RA and UIA. The genus Campylobacter (phylum Proteobacteria) was relatively more abundant in the RA group	RA (cases) vs UIA (controls) — internal case–control comparison within aneurysm patients.
Causal relationships between gut microbiota and Aneurysmal Subarachnoid Hemorrhage: A Bidirectional Mendelian Randomization Study	Heng Lin	10.1016/j.jstrokecerebrovasdis.2024.108030	china	Individuals from large-scale genome-wide association study (GWAS) datasets on aneurysmal subarachnoid hemorrhage (aSAH) and gut microbiota traits	Genetically predicted alterations in gut microbiota composition—at various taxonomic levels (class, order, family, genus)—examined through bidirectional two-sample Mendelian randomization.	Identification of causal associations between certain gut microbial groups	Comparison between genetic variants linked to specific microbial taxa and those associated with aSAH risk, evaluating both forward and reverse causality
Differences in gut microbiome between autosomal dominant polycystic kidney disease with and without intracranial aneurysms	Tatsumaru Fukuda	| https://doi.org/10.1038/s41598-025-08942-y	Japan	Patients diagnosed with ADPKD. Sample size: 60 individuals total — 26 in the IA group (ADPKD + intracranial aneurysm) and 34 in the non-IA group (ADPKD without detected IA)	Gut microbiome composition — from fecal samples collected from all participants.Alpha-diversity (observed species, Shannon index, evenness, Faith’s phylogenetic diversity), beta-diversity (weighted and unweighted UniFrac), and relative abundance of taxa (genera / higher ranks)	utcome (IA presence) is relevant and corresponds to a pathogenic endpoint of interest. The microbiome metrics serve as internal outcome measures / correlates.	IA group (ADPKD + IA) vs non-IA group (ADPKD without IA).Differential taxa abundance analysis (using LEfSe) identified specific genera (and higher taxa) with significantly different relative abundance between IA vs non-IA groups
Is Oral Streptococcus mutans with Collagen-Binding Protein a Risk Factor for Intracranial Aneurysm Rupture or Formation?	Hirokazu Nakatogawa	DOI: 10.1159/000536203	japan	Patients with intracranial aneurysm (IA) (n = 901), Ruptured IA (RIA): 431, Unruptured IA (UIA): 470,Age: Mostly 51–75 years, Included only if they had ≥1 tooth	Oral Streptococcus mutans with collagen-binding protein (Cnm-positive SM)	Intracranial aneurysm rupture (RIA vs UIA), Result: No association found. Aneurysm size association: Cnm+ SM was more common in smaller aneurysms, especially: <5 mm vs ≥10 mm (p = 0.03)	Cnm-positive vs. Cnm-negative SM, Ruptured IA vs. Unruptured IA
Integrated metagenomic and metabolomic analysis reveals distinctive stage- specific gut- microbiome- derived metabolites in intracranial aneurysms	Haitao Sun	https:// doi. org/ 10. 1136/ gutjnl- 2024- 332245	china	Total participants: 60, 30 patients with intracranial aneurysm (IA), 30 healthy controls,Controls were matched by age, sex, BMI, dietary habits	The exposure is gut microbiome composition and gut-derived metabolites	IA patients had decreased gut microbial diversity, Increased abundance of Proteobacteria, Escherichia, Klebsiella, Enterobacter, Decreased SCFA-producing bacteria	IA group (n=30) vs Healthy controls (n=30), Matched on demographics and lifestyle factors.
Gut microbiota affects aneurysms through biomechanical mechanisms: A mendelian randomization study	Renjie Li	https://doi.org/10.62617/mcb303	china	Source of outcome GWAS: Aortic aneurysm (AA): 3,230 cases & 475,964 controls, Cerebral aneurysm (CA): 945 cases & 472,738 controls	The exposure variables are the levels of 411 gut microbiota taxa, selected from GWAS data	Two main outcomes: 1. Aortic aneurysm (AA), 2.Cerebral aneurysm (CA), Both outcomes come from large genetic databases (GWAS summary statistics).	This MR study compares genetic groups with higher vs. lower genetically predicted gut microbiota abundance.
Causal role of gut microbiota in intracranial aneurysm: evidence from a Mendelian randomization study	J-W Sun	DOI: 10.26355/eurrev_202403_35609	china	Human participants from large GWAS datasets (MiBioGen for gut microbiome; 23‑cohort GWAS for intracranial aneurysm)	Genetically predicted abundance of 211 gut microbiota taxa (Mendelian randomization instruments).	Incidence of intracranial aneurysm (IA), unruptured IA (uIA), and aneurysmal subarachnoid hemorrhage (aSAH)	Individuals with different genetic variants associated with higher vs. lower microbial abundance (genetically determined differences)
Title	First Author	DOI	Origin(country)	Population	Exposure/Intervention	Outcome	Comparison Group
Causal role of gut microbiota in intracranial aneurysm: evidence from a Mendelian randomization study	J.-W. SUN	10.26355/eurrev_202403_35609	china	Human participants from large GWAS datasets (MiBioGen for gut microbiome; 23‑cohort GWAS for intracranial aneurysm)	Genetically predicted abundance of 211 gut microbiota taxa (Mendelian randomization instruments).	Incidence of intracranial aneurysm (IA), unruptured IA (uIA), and aneurysmal subarachnoid hemorrhage (aSAH)	Individuals with different genetic variants associated with higher vs. lower microbial abundance (genetically determined differences)
Mendelian randomization analysis reveals causal links between gut microbiota, serum metabolites, and aneurysm risk	Chun Xue, MM	10.1097/MD.0000000000043062	china	Human participants from GWAS datasets: – Gut microbiota and serum metabolite GWAS (general adult populations) – Intracranial/cerebral aneurysm GWAS (945 cases, 472,738 controls) + thoracic and aortic aneurysm GWAS.	Genetically predicted levels of multiple gut microbiota taxa (e.g., Burkholderiales, Betaproteobacteria, Bifidobacteriaceae, Bifidobacteriales) and serum metabolites (e.g., phosphate to oleoyl-linoleoyl-glycerol (18:1–18:2), Octadecanedioate, etc.)	Risk of:1.Cerebral/intracranial aneurysm 2.Thoracic aortic aneurysm 3.Aortic aneurysm	Individuals with genetic variants associated with higher versus lower abundance of specific gut microbiota taxa or higher versus lower genetically predicted serum metabolite levels (two-sample MR; cases vs controls in outcome GWAS)
Gut microbiota characteristics and prognostic value in patients with aneurysmal subarachnoid hemorrhage: A clinical study	Pengzhao Zhang	10.1016/j.jocn.2025.111200	china	aSAH Patients (Cases):22 adults (18–80 years) with aneurysmal subarachnoid hemorrhage/Healthy Controls:11 adults from hospital medical examination center (same period)/Prognosis Subgroups:Good prognosis vs. poor prognosis (assessed at 3 months)	Gut microbiota alterations measured by metagenomic sequencing/ key Genera Identified:1.Bacillus 2.Eggerthia 3.Hominisplanchenecus 4.Carnobacterium 5.Bifidobacterium	Gut microbiota in aSAH patients shows significant dysbiosis and specific genera may serve as diagnostic/prognostic biomarkers	1.aSAH patients vs. healthy controls 2.Good prognosis vs. poor prognosis (3-month outcome)
Genetic Causal Association Between the Gut Microbiome and Intracranial Aneurysm and Subarachnoid Hemorrhage: A Two-Sample Mendelian Randomization Study	Mei He	10.1007/s40120-023-00525-1	china	GWAS summary datasets from large international consortia:MiBioGen Consortium *211 bacterial traits (phylum → genus levels); after filtering: *196 traits for IA analysis *195 traits for SAH *195 traits for uIA/Outcome datasets (ISGC meta-analysis): *Intracranial aneurysm (IA): 7,495 cases + 71,934 controls *Subarachnoid hemorrhage (SAH): 5,140 cases + 71,934 controls *Unruptured intracranial aneur…	Genetically predicted abundance of gut microbiota taxa	Specific gut microbiota taxa have causal, genetically driven effects on IA, uIA, and SAH. Some taxa are protective while others increase disease risk, indicating potential biomarkers and therapeutic targets	Differences in genetically predicted levels of microbial abundance
Dysbiosis of Gut Microbiome Is Associated With Rupture of Cerebral Aneurysms	Shuhei Kawabata	10.1161/STROKEAHA.121.034792	japan	Patients from a multicenter, prospective case‑control study (2019–2020): *33 patients with stable unruptured intracranial aneurysms (UIAs) *28 patients with ruptured aneurysms (RAs), sampled immediately after onset *No significant differences in baseline characteristics (age, sex, HTN, DM, dyslipidemia, BMI, smoking).	1.Gut microbiome composition assessed from fecal samples.2.16S rRNA sequencing of bacterial taxa.3.Additional phylogenetic tree construction and qPCR to identify specific Campylobacter species.	1.Differences in gut microbiome profiles between UIA and RA. 2.Identification of bacteria associated specifically with rupture.	UIA group vs. RA group
Differences in gut microbiome between autosomal dominant polycystic kidney disease with and without intracranial aneurysms	Tatsumaru Fukuda	10.1038/s41598-025-08942-y	japan	Adults with autosomal dominant polycystic kidney disease (ADPKD)./Divided into two groups:1.ADPKD with intracranial aneurysm (IA group)2.ADPKD without intracranial aneurysm (non-IA group)	Gut microbiome composition assessed using sequencing./Identification of bacterial genera and species enriched in each group.	Identification of taxa associated with IA formation in ADPKD	ADPKD with IA vs. ADPKD without IA
Altered gut microbiomes are associated with the symptomatic status of unruptured intracranial aneurysms	Kaijian Sun	10.3389/fnins.2022.1056785	china	132 patients diagnosed with unruptured intracranial aneurysm (UIA):86 asymptomatic UIA/46 symptomatic UIA (presenting sentinel headache, oculomotor nerve palsy, etc.)	Gut microbiome composition measured by 16S rRNA gene sequencing from stool samples.	Differences in taxa and predicted microbial functions between groups; identification of microbial signatures associated with unstable/symptomatic aneurysms (i.e., higher rupture risk)	Symptomatic UIA group vs. asymptomatic UIA group
Association of gut microbiome with risk of intracranial aneurysm: a mendelian randomization study	Chencheng Ma	10.1186/s12883-023-03288-2	china	*7,495 IA cases / 71,934 controls. *18,473 for microbiome GWAS	Genetically-determined gut microbiota abundance	Causal effects on UIA/IA risk (positive & negative taxa identified)	MR methods comparing SNP–exposure vs SNP–outcome
Distinct Gut Microbiota Profiles in Unruptured and Ruptured Intracranial Aneurysms: Focus on Butyrate-Producing Bacteria	Peter Csecsei	10.3390/jcm14103488	Hungary	Patients diagnosed with intracranial aneurysms: 1.RA group: ruptured aneurysm patients (n=24) 2.UIA group: unruptured aneurysm patients (n=24)	Gut microbiota composition assessed by 16S rRNA sequencing of fecal samples; focus on butyrate‑producing bacterial taxa such as Oscillospiraceae, Lactobacillaceae, etc.	Distinct microbial signatures associated with aneurysm rupture, including decreased abundance of beneficial butyrate‑producing bacteria and increased proinflammatory species	Comparison of gut microbiota abundance and diversity between RA and UIA groups
Multiple omics reveal link between the microbiotagut-brain axis and intracranial aneurysm rupture	Hongyu Xu	10.1016/j.isci.2024.111184	china	Patients with intracranial aneurysms, divided into two groups: 1.Ruptured aneurysm (RA) patients 2.Unruptured aneurysm (UA) patients	Comprehensive analysis including: 1.Gut microbiota composition via long‑read 16S rRNA sequencing 2.Metabolomics and transcriptomics profiling to examine the microbiota–gut–brain axis components.	Identification of significant microbial and metabolic alterations linked to aneurysm rupture	Differences in microbial taxa, metabolites, and signaling pathways between RA and UA groups
Gut microbiota and cerebrovascular diseases: a Mendelian randomization study	Hao Qin	10.3389/fmicb.2023.1228815	china	Human genetic datasets and GWAS cohorts representing adults with cerebrovascular diseases, including ischemic stroke (AIS) and subarachnoid hemorrhage (SAH) and IA	Presence or abundance of specific gut microbial taxa and microbiota-derived metabolites analyzed through Mendelian randomization (MR) to assess their causal influence on cerebrovascular outcomes	Identification of causal links between certain gut bacterial taxa	Individuals without cerebrovascular disease or genetically predicted normal gut microbial composition
Gut Microbiota, Metabolites, Circulating Cytokines and Growth Factors, Plasma Proteins, and Risk of Intracranial Aneurysms: A Two-Sample Mendelian Randomization Study	Aierpati Maimaiti	10.1155/2024/9764442	china	Individuals with genetic data related to intracranial aneurysm (IA), unruptured intracranial aneurysm (UIA), and subarachnoid hemorrhage (SAH) from large-scale GWAS datasets	Genetically predicted variation in gut microbiota composition, gut-derived metabolites, plasma proteins, and circulating cytokines and growth factors — analyzed via two-sample Mendelian randomization (MR)	Identification of causal associations between specific gut microbiota features and metabolites	Comparison between individuals with different genetically predicted levels of gut microbial taxa, metabolites, and plasma proteins, assessing causal effects on IA/UIA/SAH risk.
Causal relationships between gut microbiota and Aneurysmal Subarachnoid Hemorrhage: A Bidirectional Mendelian Randomization Study	Heng Lin	10.1016/j.jstrokecerebrovasdis.2024.108030	china	Individuals from large-scale genome-wide association study (GWAS) datasets on aneurysmal subarachnoid hemorrhage (aSAH) and gut microbiota traits	Genetically predicted alterations in gut microbiota composition—at various taxonomic levels (class, order, family, genus)—examined through bidirectional two-sample Mendelian randomization.	Identification of causal associations between certain gut microbial groups	Comparison between genetic variants linked to specific microbial taxa and those associated with aSAH risk, evaluating both forward and reverse causality
Gut microbial dysbiosis is associated with occurrence and post-surgical prognosis of unraptured cerebral aneurysm	Jiancheng Du	10.1101/2024.09.29.24314585	China	Patients diagnosed with cerebral aneurysm (CA) and age/sex‑matched healthy controls	Alteration in gut microbiota composition and fecal metabolites (analysis via 16S rRNA sequencing and LC‑MS metabolomics)	Changes in α‑ and β‑diversity; decreased Faecalibacterium and Blautia abundance; altered carbohydrate metabolism pathway (e.g., S‑7‑P); correlation between intestinal metabolites, blood markers, and aneurysm occurrence	Healthy participants without cerebral aneurysm
Bacterial DNA in patients with ruptured intracranial aneurysms: Investigating the potential role of periodontal and gut microbiota	Nícollas Nunes Rabelo	https://doi.org/10.1016/j.clineuro.2025.108771	Brazil	36 patients diagnosed with intracranial aneurysm (IA).(All treated by microsurgical clipping at Hospital das Clínicas, University of São Paulo, Brazil (2018–2019).). • 21 patients had ruptured IAs. • 10 patients had unruptured IAs.• 5 excluded intraoperatively due to technical constraints or anatomical variations.	Detection of bacterial DNA (from Escherichia coli and Fusobacterium nucleatum) in aneurysm wall tissue via real‑time qPCR	*E. coli DNA significantly associated with ruptured aneurysms (Qualitative OR = 4.3 [1.01–23.4]). *F. nucleatum DNA presence non‑significant. *Suggests potential microbiota‑linked inflammatory contribution to aneurysm rupture.	Comparison between ruptured vs unruptured aneurysms regarding presence/quantity of bacterial DNA.
The oral microbiota: new insight into intracranial aneurysms	Wentao Gong	https://doi.org/10.1080/07853890.2025.2451191	china	Patients with intracranial aneurysms (both ruptured and unruptured), compared with healthy individuals or normal arterial tissue samples.	Alterations or dysbiosis of the oral microbiota, especially the presence of periodontal pathogens such as Porphyromonas gingivalis and other odontogenic bacteria	Association of oral microbiota imbalance with:*Increased inflammatory signaling (ILs, MMPs, VCAM-1, etc.)*Endothelial dysfunction and vascular smooth muscle cell phenotypic changes*Structural weakening of arterial walls → higher risk of aneurysm formation and rupture	Healthy controls without intracranial aneurysm or non-aneurysmal vessels; also comparison between ruptured vs. unruptured aneurysms.
Integrated metagenomic and metabolomic analysis reveals distinctive stage-specific gut-microbiome- derived metabolites in intracranial aneurysms	Haitao Sun	10.1136/gutjnl-2024-332245	China	Patients with intracranial aneurysms (both ruptured aneurysm, RIA, and unruptured aneurysm, UIA groups) from clinical cohorts; fecal and plasma samples analyzed	Integrated metagenomic (gut microbiota profiling) and metabolomic (plasma metabolites) analysis to identify gut-microbiome–derived metabolites associated with aneurysm rupture and formation. Includes targeted and untargeted metabolomics plus in vivo mouse model experiments with gut microbiota depletion	Identification of stage-specific gut microbiota taxa and metabolites linked to aneurysm rupture (e.g., increased secondary bile acids, tyramine-related metabolites). Gut microbiota depletion reduced certain metabolites and influenced elastin degradation pathways in aneurysm models	RIA patients vs UIA patients, with validation in independent cohorts; normal controls used in animal experiments for gut microbiota depletion effects.
Causal Associations Between Gut Microbiota and Cerebrovascular Diseases	Hongyu Zhang	https://doi.org/10.1016/j.wneu.2023.12.150	China	General population of European ancestry from large-scale GWAS datasets, including individuals with and without intracranial aneurysm (IA) and aneurysmal subarachnoid hemorrhage (aSAH).	Genetically predicted variation in gut microbiota taxa (196 bacterial taxa at different taxonomic levels) used as exposures in a two‑sample Mendelian randomization (MR) framework	Causal associations between specific gut microbiota taxa and risks of IA and aSAH./Identification of taxa increasing or decreasing IA/aSAH risk (e.g., associations involving Ruminococcus1	Different genetically determined levels/abundances of specific gut microbiota taxa, compared in terms of their effects on IA and aSAH risk (including reverse MR analyses from IA/aSAH back to microbiota).
Gut microbiota affects aneurysms through biomechanical mechanisms: A mendelian randomization study	Renjie Li	https://doi.org/10.62617/mcb303	china	General population of (mainly) European ancestry from large‑scale GWAS datasets, contributing genetic data related to:*Abdominal aortic aneurysm (AA)*Cerebral aneurysm (CA) / intracranial aneurysm	Genetically predicted variation in gut microbiota composition (multiple bacterial taxa, e.g. RuminococcaceaeUCG005, Roseburia, Prevotella9, RuminococcaceaeNK4A214, Betaproteobacteria, Coriobacteriaceae, Eggerthella, Burkholderiales, Dorea, etc.) used as exposures in a two‑sample Mendelian randomization (MR) framework	Identification of gut taxa positively associated with aneurysm risk, e.g	Different genetically determined levels/abundances of each bacterial taxon, compared for their causal effect on:1.Risk of abdominal aortic aneurysm (AA)2.Risk of cerebral/intracranial aneurysm (CA)
Is Oral Streptococcus mutans with Collagen-Binding Protein a Risk Factor for Intracranial Aneurysm Rupture or Formation?	Hirokazu Nakatogawa	10.1159/000538353	Japan	901 patients with intracranial aneurysm (431 ruptured, 470 unruptured)	Presence of Cnm‑positive Streptococcus mutans in saliva.	No association with aneurysm rupture; higher positivity in small aneurysms, suggesting a possible role in aneurysm formation	RIA vs UIA; small (<5 or <10 mm) vs large (≥10 mm) aneurysms.
Oral microbiome dysbiosis may be associated with intra cranial aneurysms	Jing Ma	https://doi.org/10.1186/s12903-024-05015-w	China	Adults with intracranial aneurysm (case group) compared with control subjects without intracranial aneurysm	Composition and diversity of microbiota (oral and gut), assessed mainly by sequencing (e.g., 16S rRNA / metagenomic methods) and analyzed at genus/species level (e.g., Streptococcus, Eubacterium, Gemella, Lactococcus, Lachnospiraceae, Rothia, Candida, Prevotella, Veillonella).	Differences in gut and oral microbiota composition between IA cases and controls	Healthy/control individuals without intracranial aneurysm
