## Supplementary material for "The Gut-Vascular Axis in Intracranial Aneurysm Rupture: A Systematic Review and Meta-analysis of Human Microbiome Evidence": rob assesment

### Sheet: Sheet1
			study participant				study attrition					prognostic factor messurement						outcome measurement				study confounding							statical analysis and reporting
title	authors	doi	Source of target population	Method used to identify population	Recruitment period	Place of recruitment	Adequate study participation	Baseline characteristics	Summary Study participation	Proportion of baseline sample available for analysis	Attempts to collect information on participants who dropped out	Reasons and potential impact of subjects lost to follow-up	Outcome and prognostic factor information on those lost to follow-up	Study Attrition Summary	Definition of the PF	Valid and Reliable Measurement of PF	Method and Setting of PF Measurement	Proportion of data on PF available for analysis	Method used for missing data	PF Measurement Summary	Definition of the Outcome	Valid and Reliable Measurement of Outcome	Method and Setting of Outcome Measurement	Outcome Measurement Summary	Important Confounders Measured	Definition of the confounding factor	Valid and Reliable Measurement of Confounders	Method and Setting of Confounding Measurement	Method used for missing data	Appropriate Accounting for Confounding	Study Confounding Summary	Presentation of analytical strategy	Statistical Analysis and Presentation Summary
Gut microbial dysbiosis is associated with occurrence and post-surgical prognosis of unraptured cerebral aneurysm	Du	10.1101/2024.09.29.24314585	Y	Y	Y	Y	Y	Y	Y	Y	NA	NA	NA	NA	Y	Y	Y	Y	NR	Y	Y	Y	Y	Y	Y	Y	Y	Y	NR	NR	Y	Y	Y
Distinct Gut Microbiota Profiles in Unruptured and Ruptured Intracranial Aneurysms: Focus on Butyrate-Producing Bacteria	Csecsei	10.3390/jcm14103488	Y	Y	Y	Y	Y	Y	Y	Y	NA	NA	NA	NA	Y	Y	Y	Y	NR	Y	Y	Y	Y	Y	Y	Y	Y	Y	NR	NR	Y	Y	Y
Association of gut microbiome with risk of intracranial aneurysm: a mendelian randomization study	Ma	10.1186/s12883-023-03288-2	Y	Y	NR	NR	Y	NR	Y	Y	NA	NA	NA	NA	Y	Y	Y	Y	NR	Y	Y	Y	Y	Y	NR	NR	NR	NR	NR	Y	Y	Y	Y
Gut microbiota and cerebrovascular diseases: a Mendelian randomization study	Qin	10.3389/fmicb.2023.1228815	Y	Y	NR	NR	Y	NR	Y	Y	NA	NA	NA	NA	Y	Y	Y	Y	NR	Y	Y	Y	Y	Y	NR	NR	NR	NR	NR	Y	Y	Y	Y
Integrated metagenomic and metabolomic analysis reveals distinctive stage-specific gut-microbiome-derived metabolites in intracranial aneurysms	Sun	10.1136/gutjnl-2024-332245	Y	Y	NR	Y	Y	Y	Y	Y	NA	NA	NA	NA	Y	Y	Y	Y	NR	Y	Y	Y	Y	Y	Y	Y	Y	Y	NR	N	Y	Y	Y
Multiple omics reveal link between the microbiota-gut-brain axis and intracranial aneurysm rupture	Xu	10.1016/j.isci.2024.111184	Y	Y	NR	NR	Y	Y	Y	Y	NA	NA	NA	NA	Y	Y	Y	Y	NR	Y	Y	Y	Y	Y	Y	Y	Y	Y	NR	Y	Y	Y	Y
Altered gut microbiomes are associated with the symptomatic status of unruptured intracranial aneurysms	Sun	10.3389/fnins.2022.1056785	Y	Y	Y	Y	Y	Y	Y	Y	NA	NA	NA	NA	Y	Y	Y	Y	NR	Y	Y	Y	Y	Y	Y	Y	Y	Y	NR	N	Y	Y	Y
Gut Microbiota, Metabolites, Circulating Cytokines and Growth Factors, Plasma Proteins, and Risk of Intracranial Aneurysms: A Two-Sample Mendelian Randomization Study	Maimaiti	10.1155/2024/9764442	Y	Y	NR	NR	Y	NR	Y	Y	NA	NA	NA	NA	Y	Y	Y	Y	NR	Y	Y	Y	Y	Y	NR	NR	NR	NR	NR	Y	Y	Y	Y
Dysbiosis of Gut Microbiome Is Associated With Rupture of Cerebral Aneurysms.	Kawabata S	10.1161/STROKEAHA.121.034792	Y	Y	Y	Y	Y	Y	Y	Y	NA	NA	NA	NA	Y	Y	Y	Y	NR	Y	Y	Y	Y	Y	Y	Y	Y	Y	NR	N	Y	Y	Y
Causal Associations Between Gut Microbiota and Cerebrovascular Diseases.	Zhang H	10.1016/j.wneu.2023.12.150	Y	Y	NR	NR	Y	NR	Y	Y	NA	NA	NA	NA	Y	Y	Y	Y	NR	Y	Y	Y	Y	Y	NR	NR	NR	NR	NR	Y	Y	Y	Y
Causal role of gut microbiota in intracranial aneurysm: evidence from a Mendelian randomization study.	Sun JW,	10.26355/eurrev_202403_35609	Y	Y	NR	NR	Y	NR	Y	Y	NA	NA	NA	NA	Y	Y	Y	Y	NR	Y	Y	Y	Y	Y	NR	NR	NR	NR	NR	Y	Y	Y	Y
Causal relationships between gut microbiota and Aneurysmal Subarachnoid Hemorrhage: A Bidirectional Mendelian Randomization Study.	Lin H	10.1016/j.jstrokecerebrovasdis.2024.108030	Y	Y	NR	NR	Y	NR	Y	Y	NA	NA	NA	NA	Y	Y	Y	Y	NR	Y	Y	Y	Y	Y	NR	NR	NR	NR	NR	Y	Y	Y	Y
Differences in gut microbiome between autosomal dominant polycystic kidney disease with and without intracranial aneurysms.	Fukuda T;	10.1038/s41598-025-08942-y	Y	Y	Y	Y	Y	Y	Y	Y	NA	NA	NA	NA	Y	Y	Y	Y	NR	Y	Y	Y	Y	Y	Y	Y	Y	Y	NR	N	Y	Y	Y
Mendelian randomization analysis reveals causal links between gut microbiota, serum metabolites, and aneurysm risk.	Xue C	10.1097/MD.0000000000043062	Y	Y	NR	NR	Y	NR	Y	Y	NA	NA	NA	NA	Y	Y	Y	Y	NR	Y	Y	Y	Y	Y	NR	NR	NR	NR	NR	Y	Y	Y	Y
Bacterial DNA in patients with ruptured intracranial aneurysms: Investigating the potential role of periodontal and gut microbiota.	Rabelo NN	10.1016/j.clineuro.2025.108771	Y	Y	Y	Y	Y	Y	Y	Y	NA	NA	NA	NA	Y	Y	Y	Y	NR	Y	Y	Y	Y	Y	N	NR	NR	NR	NR	N	N	Y	Y
Genetic Causal Association Between the Gut Microbiome and Intracranial Aneurysm and Subarachnoid Hemorrhage: A Two-Sample Mendelian Randomization Study.	He M	10.1007/s40120-023-00525-1	Y	Y	NR	NR	Y	NR	Y	Y	NA	NA	NA	NA	Y	Y	Y	Y	NR	Y	Y	Y	Y	Y	NR	NR	NR	NR	NR	Y	Y	Y	Y
Gut microbiota affects aneurysms through biomechanical mechanisms: A mendelian randomization study	Li	10.62617/mcb303	Y	Y	NR	NR	Y	NR	Y	Y	NA	NA	NA	NA	Y	Y	Y	Y	NR	Y	Y	Y	Y	Y	NR	NR	NR	NR	NR	Y	Y	Y	Y
Alterations of gut microbiota contribute to the progression of unruptured intracranial aneurysms	Li	10.1038/s41467-020-16990-3	Y	Y	NR	Y	Y	Y	Y	Y	NA	NA	NA	NA	Y	Y	Y	Y	NR	Y	Y	Y	Y	Y	Y	Y	Y	Y	NR	Y	Y	Y	Y
Gut microbiota characteristics and prognostic value in patients with aneurysmal subarachnoid hemorrhage: A clinical study.	Zhang	10.1016/j.jocn.2025.111200	Y	Y	Y	Y	Y	Y	Y	Y	NA	NA	NA	NA	Y	Y	Y	Y	NR	Y	Y	Y	Y	Y	Y	Y	Y	Y	NR	Y	Y	Y	Y
			study participant				study attrition					prognostic factor messurement						outcome measurement				study confounding							statical analysis and reporting
title	authors	doi	Source of target population	Method used to identify population	Recruitment period	Place of recruitment	Adequate study participation	Baseline characteristics	Summary Study participation	Proportion of baseline sample available for analysis	Attempts to collect information on participants who dropped out	Reasons and potential impact of subjects lost to follow-up	Outcome and prognostic factor information on those lost to follow-up	Study Attrition Summary	Definition of the PF	Valid and Reliable Measurement of PF	Method and Setting of PF Measurement	Proportion of data on PF available for analysis	Method used for missing data	PF Measurement Summary	Definition of the Outcome	Valid and Reliable Measurement of Outcome	Method and Setting of Outcome Measurement	Outcome Measurement Summary	Important Confounders Measured	Definition of the confounding factor	Valid and Reliable Measurement of Confounders	Method and Setting of Confounding Measurement	Method used for missing data	Appropriate Accounting for Confounding	Study Confounding Summary	Presentation of analytical strategy	Statistical Analysis and Presentation Summary
Gut microbial dysbiosis is associated with occurrence and post-surgical prognosis of unraptured cerebral aneurysm	Du et al. 2024	10.1101/2024.09.29.24314585	Y	Y	Y	Y	Y	Y	Y	Y	NA	NA	NA	NA	Y	Y	Y	Y	NR	Y	Y	Y	Y	Y	Y	Y	Y	Y	NR	NR	Y	Y	Y
Distinct Gut Microbiota Profiles in Unruptured and Ruptured Intracranial Aneurysms: Focus on Butyrate-Producing Bacteria	Csecsei et al. 2025	10.3390/jcm14103488	Y	Y	Y	Y	Y	Y	Y	Y	NA	NA	NA	NA	Y	Y	Y	Y	NR	Y	Y	Y	Y	Y	Y	Y	Y	Y	NR	NR	Y	Y	Y
Association of gut microbiome with risk of intracranial aneurysm: a mendelian randomization study	Ma et al. 2023	10.1186/s12883-023-03288-2	Y	Y	NR	NR	Y	NR	Y	Y	NA	NA	NA	NA	Y	Y	Y	Y	NR	Y	Y	Y	Y	Y	NR	NR	NR	NR	NR	Y	Y	Y	Y
Gut microbiota and cerebrovascular diseases: a Mendelian randomization study	Qin et al. 2023	10.3389/fmicb.2023.1228815	Y	Y	NR	NR	Y	NR	Y	Y	NA	NA	NA	NA	Y	Y	Y	Y	NR	Y	Y	Y	Y	Y	NR	NR	NR	NR	NR	Y	Y	Y	Y
Integrated metagenomic and metabolomic analysis reveals distinctive stage-specific gut-microbiome-derived metabolites in intracranial aneurysms	Sun	10.1136/gutjnl-2024-332245	Y	Y	NR	Y	Y	Y	Y	Y	NA	NA	NA	NA	Y	Y	Y	Y	NR	Y	Y	Y	Y	Y	Y	Y	Y	Y	NR	N	Y	Y	Y
Multiple omics reveal link between the microbiota-gut-brain axis and intracranial aneurysm rupture	Xu et al. 2023	10.1016/j.isci.2024.111184	Y	Y	NR	NR	Y	Y	Y	Y	NA	NA	NA	NA	Y	Y	Y	Y	NR	Y	Y	Y	Y	Y	Y	Y	Y	Y	NR	Y	Y	Y	Y
Altered gut microbiomes are associated with the symptomatic status of unruptured intracranial aneurysms	Sun et al. 2024	10.3389/fnins.2022.1056785	Y	Y	Y	Y	Y	Y	Y	Y	NA	NA	NA	NA	Y	Y	Y	Y	NR	Y	Y	Y	Y	Y	Y	Y	Y	Y	NR	N	Y	Y	Y
Gut Microbiota, Metabolites, Circulating Cytokines and Growth Factors, Plasma Proteins, and Risk of Intracranial Aneurysms: A Two-Sample Mendelian Randomization Study	Maimaiti et al. 2024	10.1155/2024/9764442	Y	Y	NR	NR	Y	NR	Y	Y	NA	NA	NA	NA	Y	Y	Y	Y	NR	Y	Y	Y	Y	Y	NR	NR	NR	NR	NR	Y	Y	Y	Y
Dysbiosis of Gut Microbiome Is Associated With Rupture of Cerebral Aneurysms.	Kawabata S et al. 2021	10.1161/STROKEAHA.121.034792	Y	Y	Y	Y	Y	Y	Y	Y	NA	NA	NA	NA	Y	Y	Y	Y	NR	Y	Y	Y	Y	Y	Y	Y	Y	Y	NR	N	Y	Y	Y
Causal Associations Between Gut Microbiota and Cerebrovascular Diseases.	Zhang H et al. 2024	10.1016/j.wneu.2023.12.150	Y	Y	NR	NR	Y	NR	Y	Y	NA	NA	NA	NA	Y	Y	Y	Y	NR	Y	Y	Y	Y	Y	NR	NR	NR	NR	NR	Y	Y	Y	Y
Causal role of gut microbiota in intracranial aneurysm: evidence from a Mendelian randomization study.	Sun JW et al. 2024	10.26355/eurrev_202403_35609	Y	Y	NR	NR	Y	NR	Y	Y	NA	NA	NA	NA	Y	Y	Y	Y	NR	Y	Y	Y	Y	Y	NR	NR	NR	NR	NR	Y	Y	Y	Y
Causal relationships between gut microbiota and Aneurysmal Subarachnoid Hemorrhage: A Bidirectional Mendelian Randomization Study.	Lin H et al.2024	10.1016/j.jstrokecerebrovasdis.2024.108030	Y	Y	NR	NR	Y	NR	Y	Y	NA	NA	NA	NA	Y	Y	Y	Y	NR	Y	Y	Y	Y	Y	NR	NR	NR	NR	NR	Y	Y	Y	Y
Differences in gut microbiome between autosomal dominant polycystic kidney disease with and without intracranial aneurysms.	Fukuda T et al. 2025	10.1038/s41598-025-08942-y	Y	Y	Y	Y	Y	Y	Y	Y	NA	NA	NA	NA	Y	Y	Y	Y	NR	Y	Y	Y	Y	Y	Y	Y	Y	Y	NR	N	Y	Y	Y
Mendelian randomization analysis reveals causal links between gut microbiota, serum metabolites, and aneurysm risk.	Xue C et al.2025	10.1097/MD.0000000000043062	Y	Y	NR	NR	Y	NR	Y	Y	NA	NA	NA	NA	Y	Y	Y	Y	NR	Y	Y	Y	Y	Y	NR	NR	NR	NR	NR	Y	Y	Y	Y
Bacterial DNA in patients with ruptured intracranial aneurysms: Investigating the potential role of periodontal and gut microbiota.	Rabelo NN et al. 2025	10.1016/j.clineuro.2025.108771	Y	Y	Y	Y	Y	Y	Y	Y	NA	NA	NA	NA	Y	Y	Y	Y	NR	Y	Y	Y	Y	Y	N	NR	NR	NR	NR	N	N	Y	Y
Genetic Causal Association Between the Gut Microbiome and Intracranial Aneurysm and Subarachnoid Hemorrhage: A Two-Sample Mendelian Randomization Study.	He M et al. 2023	10.1007/s40120-023-00525-1	Y	Y	NR	NR	Y	NR	Y	Y	NA	NA	NA	NA	Y	Y	Y	Y	NR	Y	Y	Y	Y	Y	NR	NR	NR	NR	NR	Y	Y	Y	Y
Gut microbiota affects aneurysms through biomechanical mechanisms: A mendelian randomization study	Li et al. 2024	10.62617/mcb303	Y	Y	NR	NR	Y	NR	Y	Y	NA	NA	NA	NA	Y	Y	Y	Y	NR	Y	Y	Y	Y	Y	NR	NR	NR	NR	NR	Y	Y	Y	Y
Gut microbiota characteristics and prognostic value in patients with aneurysmal subarachnoid hemorrhage: A clinical study.	Zhang et al. 2024	10.1016/j.jocn.2025.111200	Y	Y	Y	Y	Y	Y	Y	Y	NA	NA	NA	NA	Y	Y	Y	Y	NR	Y	Y	Y	Y	Y	Y	Y	Y	Y	NR	Y	Y	Y	Y
